# A Competing Risk Analysis of Early COVID-19 Treatments

**DOI:** 10.1101/2021.12.16.21267866

**Authors:** Gilberto Gonzalez-Arroyo, Mario F. Rodriguez-Moran, Maricela Garcia-Arreola, Karla Guadalupe Lopez-Lopez, Tonatihu Ortiz-Castillo, Salvador Gomez-Garcia, Cleto Alvarez-Aguilar, Anel Gomez-Garcia, Arturo Lopez-Pineda

**Affiliations:** Amphora Health, Morelia, Michoacan, Mexico; Decentralized Administrative Operation Organ, Mexican Institute for Social Security (IMSS), Morelia, Michoacan, Mexico; Decentralized Administrative Operation Organ, Mexican Institute for Social Security (IMSS), Monterrey, Nuevo Leon, Mexico; Faculty of Medical and Biological Sciences. Universidad Michoacana de San Nicolas de Hidalgo (UMSNH), Morelia, Michoacan, Mexico; Biomedical Research Center of Michoacan, Mexican Institute for Social Security (IMSS), Morelia, Michoacan, Mexico

**Keywords:** COVID-19, Survival Analysis, Machine Learning, Real World Data, Mexico

## Abstract

**Introduction:** The advent of the SARS-CoV-2 virus posed formidable challenges on a global scale. In the year 2020, existing treatments were not tailored specifically to combat this novel virus, and the absence of a developed vaccine added to the complexity. Clinical guidelines underwent rapid evolution during the initial months of the pandemic, leaving uncertainty about the efficacy of various drug combinations in treating the disease. This study delves into an analysis of outcomes during the early stages of the pandemic within the Mexican Institute of Social Security (IMSS), the largest healthcare system in Mexico.

**Material and Methods:** In this retrospective observational study, we examined the medical records of 130,216 COVID-19 patients treated in two Mexican states throughout the year 2020. We conducted a competing risk analysis, considering death and recovery as potential outcomes. This was further complemented by a Cox-regression and Kaplan-Meier analysis. To enhance predictive insights, machine learning models were constructed to forecast outcomes at 10, 20, and 30 days.

**Results:** Our analysis revealed a heightened prevalence of comorbidities, including obesity, diabetes, and heart disease, aligning with Mexico’s established epidemiological profile. Mortality patterns indicated occurrences approximately 15-20 days from the onset of symptoms. Notably, patients undergoing treatment with cephalosporin in conjunction with neuraminidase inhibitors (NAIs) exhibited the poorest survival rates, whereas those receiving adamantane, fluoroquinolone, or penicillin demonstrated the most favorable survival outcomes.

**Conclusions:** The identified associations caution against the utilization of specific treatment combinations, providing crucial insights for refining the country’s clinical guidelines and optimizing patient care strategies.
