## Supplemental Table 1. Variables for "A Competing Risk Analysis of Early COVID-19 Treatments"

### Sheet: Sheet1
#	Category	Variable name	Description	Type
1	Demographic	Sex	Sex of the patient	Categorical
1	Demographic	Age	Age of the patient.	Continuous
2	Symptoms	Contact with other cases	Whether or not the patient had contact with other positive cases.	Binary
2	Symptoms	Fever	Whether or not the patient presented fever.	Binary
2	Symptoms	Cyanosis	Whether or not the patient presented cyanosis.	Binary
2	Symptoms	Diarrhea	Whether or not the patient presented diarrhea.	Binary
2	Symptoms	Chest pain	Whether or not the patient presented chest pain.	Binary
2	Symptoms	Polypnea	Whether or not the patient presented polypnea.	Binary
2	Symptoms	Irritability in children	In case of children under 5 years if they presented irritability.	Binary
2	Symptoms	Coryza	Whether or not the patient presented coryza.	Binary
2	Symptoms	Anosmia	Whether or not the patient presented anosmia.	Binary
2	Symptoms	Dysgeusia	Whether or not the patient presented dysgeusia.	Binary
3	Comorbidities	Antecedent of chronic liver disease	Whether or not the patient has had some liver disease.	Binary
3	Comorbidities	Antecedent of asthma	Whether or not the patient has asthma.	Binary
3	Comorbidities	Antecedent of cancer	Whether or not the patient has had cancer.	Binary
3	Comorbidities	Antecedent of cardiovascular disease	Whether or not the patient has had a cardiovascular disease.	Binary
3	Comorbidities	Diabetes	Whether or not the patient has diabetes	Binary
3	Comorbidities	Antecedent of COPD	Whether or not the patient has had a chronic obstructive pulmonary disease.	Binary
3	Comorbidities	Hipertension	Whether or not the patient has hypertension	Binary
3	Comorbidities	Antecedent of immunosuppression	Whether or not the patient is immunosuppressed.	Binary
3	Comorbidities	Antecedent of obesity	Whether or not the patient has obesity.	Binary
3	Comorbidities	Antecedent of kidney disease	Whether or not the patient has had kidney disease.	Binary
3	Comorbidities	Smoking	Whether or not the patient has been a smoker.	Binary
3	Comorbidities	Tuberculosis	Whether or not the patient has tuberculosis.	Binary
3	Comorbidities	HIV	Whether or not the patient has HIV.	Binary
4	Date	Date of start of clinical picture	Date when the symptoms started	Date
4	Date	Date of hospital admission	Date when the patient entered the hospital.	Date
4	Date	Date of discharge	Date when the patient left the hospital.	Date
4	Date	Date of death	Date when the patient left the hospital.	Date
4	Death	Death	Whether or not the patient died	Binary
5	Antibiotics	Aminoglycosides	amikacin	Binary
5	Antibiotics	Carbapenems	meropenem	Binary
5	Antibiotics	Cephalosporins	cephalosporin, ceftriaxone	Binary
5	Antibiotics	Fluoroquinolones	ciprofloxacin	Binary
5	Antibiotics	Macrolides	clarithromycin, clindamycin	Binary
5	Antibiotics	Antibiotics Other	doxycycline, vancomycin, others	Binary
5	Antibiotics	Penicillin	amoxicillin w/o clavulanic acid, ampicillin, dicloxacillin, natural penicillin	Binary
6	Antivirals	Adamantanes	Amantadine, rimantadine	Binary
6	Antivirals	Neuraminidase inhibitors (NAIs)	oseltamivir	Binary
